# A machine learning-based holistic approach for diagnoses within the Alzheimer’s disease spectrum

**DOI:** 10.1101/2020.10.02.20205559

**Authors:** Noemi Massetti, Alberto Granzotto, Manuela Bomba, Stefano Delli Pizzi, Alessandra Mosca, Reinhold Scherer, Marco Onofrj, Stefano L. Sensi, for the Alzheimer’s Disease Neuroimaging Initiative (ADNI)

## Abstract

Alzheimer’s disease (AD) is a neurodegenerative condition driven by a multifactorial etiology. We employed a machine learning (ML) based algorithm and the wealth of information offered by the Alzheimer’s Disease Neuroimaging Initiative (ADNI) database to investigate the relative contribution of clinically relevant factors for identifying subjects affected by Mild Cognitive Impairment (MCI), a transitional status between healthy aging and dementia. Our ML-based Random Forest (RF) algorithm did not help predict clinical outcomes and the AD conversion of MCI subjects. On the other hand, non-converting (ncMCI) subjects were correctly classified and predicted. Two neuropsychological tests, the FAQ and ADAS13, were the most relevant features used for the classification and prediction of younger, under 70, ncMCI subjects. Structural MRI data combined with systemic parameters and the cardiovascular status were instead the most critical factors for the classification of over 70 ncMCI subjects. Our results support the notion that AD is not an organ-specific condition and results from pathological processes inside and outside the Central Nervous System.
