## Supplementary Table 1 for "A machine learning-based holistic approach for diagnoses within the Alzheimer’s disease spectrum"

### Sheet: Foglio1
	cMCI					cMCI over 70					cMCI under 70
	Number of trees	Predictivity	Accuracy	Sensitivity	Specificity	Number of trees	Predictivity	Accuracy	Sensitivity	Specificity	Number of trees	Predictivity	Accuracy	Sensitivity	Specificity
NEURO	500	0.668	0.948718	0.866667	1	500	0.59	0.888889	0.842105	0.914286	400	0.674	1	1	1
CSF	250	0.4	0.653846	0.478261	0.793103	300	0.546	0.588235	0.5	0.625	250	0.28	0.529412	0.25	0.777778
MRI	350	0.554	0.6875	0.5	0.815789	300	0.607	0.604651	0.45	0.73913	400	0.527	0.9	0.666667	1
METABOL	300	0.141	0.64	0.25	0.89	350	0.228	0.588235	0.2	0.83871	300	0.25	0.45	0	1
PUR	200	0.345	0.454545	0.352941	0.518519	200	0.397	0.69697	0.5	0.782609
BIL_ACID	300	0.147	0.693333	0.16	0.96	400	0.223	0.634615	0.3125	0.777778	400	0.15	0.652174	0.166667	0.823529
VIT_SIG	200	0.265	0.546512	0.153846	0.716667	300	0.183	0.574074	0.25	0.764706		0.275	0.652174	0.142857	0.875
TRI_COL	300	0.127	0.919355	0.833333	0.973684	250	0.248	0.930233	0.85	1	250	0.156	0.733333	0	1
ENER_SUB	250	0.227	0.919355	0.791667	1	250	0.255	0.930233	0.85	1	250	0.218	0.733333	0	1
SYST_IND	200	0.354	0.919355	0.833333	0.973684	250	0.371	0.883721	0.85	0.913043	250	0.218	0.733333	0	1
AMMINO	150	0.312	0.903226	0.791667	0.973684	200	0.362	0.930233	0.85	1	200	0.25	0.733333	0	1
NEURO+CSF	200	0.726	0.538462	0.782609	0.344828	300	0.76	0.882353	0.7	0.958333	300	0.64	0.764706	0.625	0.888889
NEURO+MRI	300	0.611	0.746032	0.56	0.868421	350	0.666	0.697674	0.55	0.826087	350	0.638	0.95	1	0.928571
NEURO+METABOL	200	0.596	0.863014	0.857143	0.866667	300	0.562	0.686275	0.4	0.870968	200	0.545	0.681818	0.416667	1
NEURO+PUR	350	0.627	0.659091	0.529412	0.740741	400	0.518	0.69697	0.4	0.826087
NEURO+BIL_ACID	300	0.604	0.773333	0.6	0.86	300	0.571	0.769231	0.5	0.888889	300	0.675	0.695652	0.166667	0.882353
NEURO+VIT_SIG	300	0.596	0.813953	0.538462	0.933333	400	0.523	0.814815	0.65	0.911765	300	0.725	0.782609	0.428571	0.9375
NEURO+EDU	300	0.662	0.948718	0.866667	1	200	0.618	0.888889	0.842105	0.914286	200	0.714	1	1	1
NEURO+TRI_COL	300	0.566	0.69863	0.392857	0.888889	250	0.571	0.72549	0.45	0.903226	250	0.545	0.681818	0.416667	1
NEURO+ENER_SUB	200	0.567	0.712329	0.464286	0.866667	200	0.59	0.784314	0.55	0.935484	200	0.606	0.681818	0.5	0.9
NEURO+SYST_IND	200	0.589	0.712329	0.428571	0.888889	300	0.552	0.72549	0.4	0.935484	250	0.606	0.727273	0.5	1
NEURO+AMMINO	200	0.596	0.712329	0.5	0.844444	300	0.562	0.54902	0.55	0.548387	200	0.576	0.681818	0.416667	1
NEURO+ApoEε4	300	0.649	0.807692	0.6	0.9375	350	0.654	0.87037	0.789474	0.914286	300	0.643	0.708333	0.636364	0.769231
NEURO+CSF+ApoEε4	300	0.695	0.711538	0.478261	0.896552	200	0.733	0.882353	0.8	0.916667	200	0.68	0.764706	0.625	0.888889
CSF+METABOL	350	0.495	0.7	0.421053	0.870968	300	0.493	0.757576	0.555556	0.833333	300	0.393	1.50767	0.00252525	1.12689
CSF+PUR	300	0.689	0.52381	0.5	0.545455	200	0.755	0.625	0.5	0.666667
CSF+BIL_ACID	300	0.495	0.705882	0	0.8	300	0.52	0.454545	0.357143	0.526316	400	0.366	0.294118	0.5	0.266667
CSF+ VIT_SIG	250	0.555	0.823529	0.636364	0.833333	250	0.548	0.828571	0.75	0.869565	350	0.31	0.882353	1	0.857143
CSF+TRI_COL	300	0.473	0.62	0.421053	0.71875	300	0.573	0.727273	0.444444	0.833333	250	0.536	0.5625	1	0.5
CSF+ENER_SUB	300	0.447	0.86	1	0.75	300	0.52	0.727273	0.555556	0.791667	200	0.5	0.25	1	0.142857
CSF+SYS_IND	300	0.387	0.72	0.631579	0.75	300	0.534	0.69697	0.444444	0.791667	200	0.571	0.875	0	1
CSF+AMMINO	300	0.52	0.78	0.684211	0.8125	300	0.462	0.69697	0.333333	0.833333	200	0.536	0.875	0	1
MRI+CSF	250	0.589	0.780488	0.642857	0.851852	250	0.648	0.703704	0.5	0.823529	250	0.577	0.857143	0	1
MRI+METABOL	300	0.539	0.693548	0.458333	0.842105	300	0.543	0.976744	0.95	1
MRI+PUR	300	0.6	0.621622	0.588235	0.65	250	0.515	0.7	0.714286	0.6875
MRI+BIL_ACID	300	0.517	0.803279	0.75	0.837838	350	0.518	0.571429	0.55	0.590909
MRI+ VIT_SIG	300	0.525	0.68254	0.48	0.815789	300	0.524	0.976744	0.95	1
MRI+TRI_COL	300	0.565	0.677419	0.458333	0.815789	300	0.568	0.674419	0.55	0.782609	300	0.618	0.733333	0.5	0.818182
MRI+ENER_SUB	350	0.53	0.677419	0.416667	0.842105	400	0.543	0.627907	0.55	0.695652	400	0.531	0.733333	0.5	0.818182
MRI+SYST_IND	200	0.513	0.629032	0.375	0.789474	350	0.53	0.953488	0.9	1	350	0.588	0.733333	0.5	0.818182
MRI+AMMINO	300	0.522	0.677419	0.5	0.789474	300	0.555	0.674419	0.55	0.782609	300	0.588	0.733333	0.5	0.818182
MRI+NEURO+CSF	250	0.694	0.780488	0.642857	0.851852	300	0.666	0.740741	0.5	0.882353	300	0.654	0.928571	0.5	1
