## Supplementary Table 2 for "A machine learning-based holistic approach for diagnoses within the Alzheimer’s disease spectrum"

### Sheet: Foglio1
	ncMCI					ncMCI over 70					ncMCI under 70
	Number of trees	Predictivity	Accuracy	Sensitivity	Specificity	Number of trees	Predictivity	Accuracy	Sensitivity	Specificity	Number of trees	Predictivity	Accuracy	Sensitivity	Specificity
NEURO	500	0.849	0.948718	1	0.866667	500	0.846	0.888889	0.914286	0.842105	400	0.902	1	1	1
CSF	250	0.845	0.653846	0.793103	0.478261	300	0.768	0.59	0.63	0.5	250	0.775	0.529412	0.777778	0.25
MRI	350	0.878	0.6875	0.815789	0.5	300	0.855	0.604651	0.73913	0.45	400	0.873	0.9	1	0.666667
METABOL	300	0.916	0.643836	0.888889	0.25	350	0.894	0.588235	0.83871	0.2	300	0.955	0.454545	1	0
PUR	200	0.675	0.454545	0.518519	0.352941	200	0.673	0.69697	0.782609	0.5
BIL_ACID	300	0.852	0.693333	0.96	0.16	400	0.817	0.634615	0.777778	0.3125	400	0.898	0.652174	0.823529	0.166667
VIT_SIG	200	0.799	0.546512	0.716667	0.153846	300	0.783	0.574074	0.764706	0.25
TRI_COL	300	0.87	0.919355	0.973684	0.833333	250	0.814	0.930233	1	0.85	250	0.91	0.733333	1	0
ENER_SUB	250	0.847	0.919355	1	0.791667	250	0.819	0.930233	1	0.85	250	0.933	0.733333	1	0
SYST_IND	200	0.741	0.919355	0.973684	0.833333	250	0.771	0.883721	0.913043	0.85	250	0.866	0.733333	1	0
AMMINO	150	0.729	0.903226	0.973684	0.791667	200	0.739	0.930233	1	0.85	200	0.866	0.733333	1	0
NEURO+CSF	200	0.875	0.538462	0.344828	0.782609	300	0.818	0.882353	0.958333	0.7	300	0.946	0.764706	0.888889	0.625
NEURO+MRI	300	0.89	0.746032	0.868421	0.56	350	0.893	0.697674	0.826087	0.55	350	0.86	0.95	0.928571	1
NEURO+METABOL	200	0.857	0.863014	0.866667	0.857143	300	0.851	0.686275	0.870968	0.4	200	0.955	0.681818	1	0.416667
NEURO+PUR	350	0.78	0.659091	0.740741	0.529412	400	0.738	0.69697	0.826087	0.4
NEURO+BIL_ACID	300	0.87	0.773333	0.86	0.6	300	0.87	0.769231	0.888889	0.5	300	0.899	0.695652	0.882353	0.166667
NEURO+VIT_SIG	300	0.842	0.813953	0.933333	0.538462	400	0.85	0.814815	0.911765	0.65	300	0.9	0.782609	0.9375	0.428571
NEURO+EDU	300	0.864	0.948718	1	0.866667	200	0.851	0.888889	0.914286	0.842105	200	0.88	1	1	1
NEURO+TRI_COL	300	0.861	0.69863	0.888889	0.392857	250	0.867	0.72549	0.903226	0.45	250	0.955	0.681818	1	0.416667
NEURO+ENER_SUB	200	0.865	0.712329	0.866667	0.464286	200	0.867	0.712329	0.866667	0.464286	200	0.955	0.681818	0.9	0.5
NEURO+SYST_IND	200	0.879	0.712329	0.888889	0.428571	300	0.851	0.72549	0.935484	0.4	250	0.955	0.727273	1	0.5
NEURO+AMMINO	200	0.868	0.712329	0.844444	0.5	300	0.851	0.54902	0.548387	0.55	200	0.966	0.681818	1	0.416667
NEURO+ApoEε4	300	0.892	0.807692	0.9375	0.6	350	0.866	0.87037	0.914286	0.789474	300	0.902	0.708333	0.769231	0.636364
NEURO+CSF+ApoEε4	300	0.86	0.711538	0.896552	0.478261	200	0.801	0.882353	0.916667	0.8	200	0.919	0.764706	0.888889	0.625
CSF+METABOL	350	0.8473	0.7	0.870968	0.421053	300	0.769	0.757576	0.833333	0.555556	300	0.894	0.1875	0.0714286	1
CSF+PUR	300	0.746	0.52381	0.545455	0.5	200	0.689	0.625	0.666667	0.5
CSF+BIL_ACID	300	0.849	0.705882	0.8	0	300	0.86	0.454545	0.526316	0.357143	400	0.864	0.294118	0.266667	0.5
CSF+ VIT_SIG	250	0.773	0.823529	0.833333	0.636364	250	0.744	0.828571	0.869565	0.75	350	0.855	0.882353	0.857143	1
CSF+TRI_COL	300	0.847	0.62	0.71875	0.421053	300	0.777	0.727273	0.833333	0.444444	250	0.909	0.5625	0.5	1
CSF+ENER_SUB	300	0.821	0.86	0.75	1	300	0.735	0.727273	0.791667	0.555556	200	0.879	0.25	0.142857	1
CSF+SYS_IND	300	0.816	0.72	0.75	0.631579	300	0.777	0.69697	0.791667	0.444444	200	0.879	0.875	1	0
CSF+AMMINO	300	0.792	0.78	0.8125	0.684211	300	0.842	0.69697	0.833333	0.333333	200	0.894	0.875	1	0
MRI+CSF	250	0.867	0.780488	0.851852	0.642857	250	0.858	0.703704	0.823529	0.5	250	0.895	0.857143	1	0
MRI+METABOL	300	0.878	0.693548	0.842105	0.458333	300	0.855	0.976744	1	0.95
MRI+PUR	300	0.784	0.621622	0.65	0.588235	250	0.785	0.7	0.6875	0.714286
MRI+BIL_ACID	300	0.899	0.803279	0.837838	0.75	350	0.883	0.571429	0.590909	0.55
MRI+ VIT_SIG	300	0.863	0.68254	0.815789	0.48	300	0.821	0.976744	1	0.95
MRI+TRI_COL	300	0.874	0.677419	0.815789	0.458333	300	0.856	0.674419	0.782609	0.55	300	0.128	0.733333	0.818182	0.5
MRI+ENER_SUB	350	0.8828	0.677419	0.842105	0.416667	400	0.863	0.627907	0.695652	0.55	400	0.886	0.733333	0.818182	0.5
MRI+SYST_IND	200	0.887	0.629032	0.789474	0.375	350	0.863	0.953488	1	0.9	350	0.871	0.733333	0.818182	0.5
MRI+AMMINO	300	0.888	0.677419	0.789474	0.5	300	0.869	0.674419	0.782609	0.55	300	0.886	0.733333	0.818182	0.5
MRI+NEURO+CSF	250	0.886	0.780488	0.851852	0.642857	300	0.878	0.740741	0.882353	0.5	300	0.895	0.928571	1	0.5
